# Haploinsufficiency underlies the neurodevelopmental consequences of *SLC6A1*/GAT-1 variants

**DOI:** 10.1101/2022.03.09.22271804

**Authors:** Dina Buitrago Silva, Marena Trinidad, Alicia Ljungdahl, Jezrael L. Revalde, Geoffrey Y. Berguig, William Wallace, Cory S. Patrick, Lorenzo Bomba, Michelle Arkin, Shan Dong, Karol Estrada, Keino Hutchinson, Jonathan H. LeBowitz, Avner Schlessinger, Katrine M. Johannesen, Rikke S. Møller, Kathleen M. Giacomini, Steven Froelich, Stephan J. Sanders, Arthur Wuster

## Abstract

Heterozygous variants in the GAT-1 GABA transporter encoded by *SLC6A1* are associated with seizures, developmental delay, and autism. The majority of affected individuals carry missense variants, many of which are recurrent germline *de novo* mutations, raising the possibility of gain-of-function effects. To understand the functional consequences, we performed an *in vitro* GABA uptake assay for 213 unique variants, including 24 control variants. *De novo* variants consistently resulted in a decrease in GABA uptake, in keeping with haploinsufficiency underlying all neurodevelopmental phenotypes. Where present, ClinVar pathogenicity reports correlated well with GABA uptake data; the functional data can inform future reports for the remaining 72% of unscored variants. Surface expression was assessed for 86 variants; two-thirds of loss-of-function missense variants prevented GAT-1 from being present on the membrane while GAT-1 was on the surface but with reduced activity for the remaining third. Surprisingly, recurrent *de novo* missense variants showed moderate loss-of-function effects that reduced GABA uptake with no evidence for dominant negative or gain-of-function effects. Using linear regression across multiple missense severity scores to extrapolate the functional data to all potential *SLC6A1* missense variants, we observe an abundance of GAT-1 residues that are sensitive to substitution. The extent of this missense vulnerability accounts for the clinically observed missense enrichment; overlap with hypermutable CpG sites accounts for the recurrent missense variants. Strategies to increase the expression of the wildtype *SLC6A1* allele are likely to be beneficial across neurodevelopmental disorders, though the developmental stage and extent of required rescue remain unknown.
