## Supplemental tables for "Haploinsufficiency underlies the neurodevelopmental consequences of *SLC6A1*/GAT-1 variants": Table_S4_GABA_Uptake_Surface_Data.xlsx

### Sheet: BioMarin_Uptake
Var_ID_hg38	Var_ID_hg19	cDNA_coordinates	Protein_coordinates_full	Protein_coordinates	Percent_WT_1	Percent_WT_2	Percent_WT_3	Percent_WT_4	Percent_WT_5	Percent_WT_6	Avg_PercentWT
chr3:11017248:A:G	chr3:11058934:A:G	c.37A>G	p.Ile13Val	p.I13V	81.6921	74.3366	76.1904	75.3623	104.348	59.0738	78.5005
chr3:11017263:A:G	chr3:11058949:A:G	c.52A>G	p.Ser18Gly	p.S18G	56.8316	45.4522	.	46.1791	44.3926	40.3028	46.6316
chr3:11017266:G:C	chr3:11058952:G:C	c.55G>C	p.Glu19Gln	p.E19Q	54.7342	59.3877	.	59.097	75.5046	74.5372	64.6521
chr3:11017301:G:C	chr3:11058987:G:C	c.90G>C	p.Leu30Phe	p.L30F	54.3533	48.7003	61.6803	.	36.6866	31.6689	46.6179
chr3:11017310:G:T	chr3:11058996:G:T	c.99G>T	p.Lys33Asn	p.K33N	92.2815	68.7303	82.5163	71.5376	68.0182	82.8475	77.6552
chr3:11017315:A:AA	chr3:11059001:A:AA	c.104dupA	p.Lys36GluFs*171	.	5.27784	5.47469	5.12367	5.50041	5.46168	5.39415	5.37207
chr3:11017338:G:C	chr3:11059024:G:C	c.127G>C	p.Asp43His	p.D43H	.	.	94.5696	64.368	72.6202	48.0608	69.9047
chr3:11017340:C:A	chr3:11059026:C:A	c.129C>A	p.Asp43Glu	p.D43E	87.9692	92.9343	92.0293	96.4054	93.9513	75.6403	89.8216
chr3:11017341:C:T	chr3:11059027:C:T	c.130C​>T	p.Arg44Trp	p.R44W	4.83694	5.62819	6.07279	5.28999	4.98474	5.28204	5.34911
chr3:11017342:G:A	chr3:11059028:G:A	c.131G>A	p.Arg44Gln	p.R44Q	4.77609	5.72007	5.76957	5.52906	4.93713	5.50709	5.37317
chr3:11017342:G:C	chr3:11059028:G:C	c.131G>C	p.Arg44Pro	p.R44P	.	.	.	12.6137	10.583	5.93939	9.71201
chr3:11017355:G:T	chr3:11059041:G:T	c.144G>T	p.Lys48Asn	p.K48N	.	.	.	108.9	144.405	204.699	152.668
chr3:11017363:T:A	chr3:11059049:T:A	c.152T>A	p.Phe51Tyr	p.F51Y	111.661	118.414	108.623	91.7046	100.654	115.708	107.794
chr3:11017365:G:A	chr3:11059051:G:A	c.154G>A	p.Asp52Asn	p.D52N	19.418	16.5088	19.5798	22.051	20.5291	15.9556	19.0071
chr3:11017365:G:T	chr3:11059051:G:T	c.154G>T	p.Asp52Tyr	p.D52Y	5.2918	5.01528	4.94617	3.88156	6.31586	4.66168	5.01872
chr3:11017371:C:T	chr3:11059057:C:T	c.160C>T	p.Leu54Phe	p.L54F	11.9252	19.2206	24.8792	22.0225	21.546	20.21	19.9673
chr3:11017378:C:T	chr3:11059064:C:T	c.167C>T	p.Ser56Phe	p.S56F	0.835977	2.82928	2.50263	2.54045	3.96039	4.39898	2.84462
chr3:11017398:G:A	chr3:11059084:G:A	c.187G​>A	p.Gly63Ser	p.G63S	2.88847	3.05695	2.7968	4.33184	3.1497	6.7934	3.83619
chr3:11017416:A:G	chr3:11059102:A:G	c.205A​>G	p.Arg69Gly	p.R69G	8.31817	8.49969	7.36519	.	.	3.85945	7.01062
chr3:11017434:G:A	chr3:11059120:G:A	c.223G>A	p.Gly75Arg	p.G75R	7.22887	6.17059	.	4.88235	.	.	6.09393
chr3:11017447:G:T	chr3:11059133:G:T	c.236G>T	p.Gly79Val	p.G79V	5.32251	6.1386	4.48961	5.25298	5.25967	4.98646	5.24164
chr3:11017875:A:G	chr3:11059561:A:G	c.271A>G	p.Ile91Val	p.I91V	122.309	140.919	115.267	140.785	162.133	175.633	142.841
chr3:11017881:G:A	chr3:11059567:G:A	c.277G>A	p.Ala93Thr	p.A93T	35.8851	33.5998	36.9775	70.0861	55.2119	71.2676	50.5047
chr3:11017882:C:CG	chr3:11059568:C:CG	c.283dupG	p.Val95GlyFs*112	.	5.7129	5.52011	3.62725	3.85359	3.50085	2.90182	4.18609
chr3:11017885:G:A	chr3:11059571:G:A	c.281G>A	p.Gly94Glu	p.G94E	5.04262	5.53661	4.1457	4.16245	4.41979	3.54572	4.47548
chr3:11017887:G:T	chr3:11059573:G:T	c.283G>T	p.Val95Phe	p.V95F	72.8174	75.8476	62.5913	70.5269	71.3636	79.4449	72.0986
chr3:11017906:A:G	chr3:11059592:A:G	c.302A>G	p.Glu101Gly	p.E101G	6.36707	5.76684	5.73575	7.99411	5.61171	5.35148	6.13783
chr3:11017909:G:T	chr3:11059595:G:T	c.305G>T	p.Cys102Phe	p.C102F	1.12926	0.10144	1.20563	0.972978	.	1.22557	0.926975
chr3:11017917:G:T	chr3:11059603:G:T	c.313G>T	p.Gly105Cys	p.G105C	4.52744	4.59931	3.86186	3.55614	3.0983	3.24374	3.81447
chr3:11017921:A:G	chr3:11059607:A:G	c.317A>G	p.Gln106Arg	p.Q106R	4.23004	3.05721	3.16099	3.62307	2.80215	3.77565	3.44152
chr3:11017935:G:A	chr3:11059621:G:A	c.331G>A	p.Gly111Arg	p.G111R	4.41211	4.50146	4.34284	5.04244	4.14833	4.15653	4.43395
chr3:11017935:G:C	chr3:11059621:G:C	c.331G>C	p.Gly111Arg	p.G111R	3.99743	3.38621	3.29328	9.0671	4.55289	5.32618	4.93718
chr3:11017936:G:A	chr3:11059622:G:A	c.332G>A	p.Gly111Glu	p.G111E	6.14573	4.91786	6.45921	5.43344	5.09219	6.25117	5.7166
chr3:11017936:G:T	chr3:11059622:G:T	c.332G>T	p.Gly111Val	p.G111V	4.92988	4.94616	4.59299	3.86731	4.9583	4.56811	4.64379
chr3:11018600:G:A	chr3:11060286:G:A	c.373G>A	p.Val125Met	p.V125M	.	14.7384	6.73346	6.51881	9.42657	7.80606	9.04465
chr3:11018610:C:T	chr3:11060296:C:T	c.383C​>T	p.Ala128Val	p.A128V	7.4501	4.25732	4.92233	3.44632	2.56043	5.23886	4.64589
chr3:11018636:A:G	chr3:11060322:A:G	c.409A>G	p.Asn137Asp	p.N137D	16.6724	19.827	24.8939	.	.	31.0009	23.0986
chr3:11018642:T:C	chr3:11060328:T:C	c.415T>C	p.Tyr139His	p.Y139H	12.5284	.	.	.	7.41857	9.46075	9.80256
chr3:11018646:A:G	chr3:11060332:A:G	c.419A>G	p.Tyr140Cys	p.Y140C	5.25986	5.59275	5.13449	5.58108	5.5105	4.97588	5.34243
chr3:11018651:G:A	chr3:11060337:G:A	c.424G>A	p.Val142Ile	p.V142I	46.7194	.	52.3008	48.1461	42.7322	58.3345	49.6466
chr3:11018661:C:T	chr3:11060347:C:T	c.434C>T	p.Ser145Phe	p.S145F	1.97661	1.2352	1.21097	0.924844	0.49934	0.449129	1.04935
chr3:11018678:CT:T	chr3:11060364:CT:C	c.452delT	p.Leu151ArgFs*35	.	7.28282	7.30955	8.47573	7.17502	6.57249	8.55808	7.56228
chr3:11018683:C:A	chr3:11060369:C:A	c.456C>A	p.Tyr152*	p.Y152X	2.70649	2.43804	2.73444	2.57013	2.28065	2.70269	2.57207
chr3:11018688:C:T	chr3:11060374:C:T	c.461C>T	p.Ser154Phe	p.S154F	.	.	10.2846	7.9572	10.789	14.0802	10.7778
chr3:11018697:C:T	chr3:11060383:C:T	c.470C>T	p.Thr157Met	p.T157M	41.5117	.	.	47.403	35.9718	26.8752	37.9404
chr3:11020221:G:T	chr3:11061907:G:T	c.480G>T	p.Pro160=	p.P160P	.	.	.	75.5098	89.1253	85.8786	83.5046
chr3:11020234:G:A	chr3:11061920:G:A	c.493G>A	p.Asp165Asn	p.D165N	35.5514	39.0193	.	29.0657	39.1949	.	35.7078
chr3:11020251:AGACCG:A	chr3:11061937:AGACCG:A	c.511_515delGACCG	p.Asp171LeuFs*34	.	.	.	1.2028	1.75791	1.40194	1.32989	1.42314
chr3:11020264:T:TA	chr3:11061950:T:TA	c.523_524insA	p.Ser175TyrFs*32	.	26.1897	24.931	27.4922	30.4117	30.507	21.058	26.765
chr3:11020274:G:A	chr3:11061960:G:A	c.533G>A	p.Ser178Asn	p.S178N	49.9074	51.2764	48.4692	37.9874	41.6041	.	45.8489
chr3:11020276:A:G	chr3:11061962:A:G	c.535A>G	p.Met179Val	p.M179V	78.388	97.2943	86.4931	85.1367	89.4475	83.9049	86.7774
chr3:11020282:A:C	chr3:11061968:A:C	c.541A>C	p.Asn181His	p.N181H	69.5919	75.1808	88.7889	83.125	83.993	98.3849	83.1774
chr3:11020319:G:A	chr3:11062005:G:A	c.578G>A	p.Trp193*	p.W193X	2.58554	2.04323	.	2.21777	2.24512	1.83338	2.18501
chr3:11022337:C:A	chr3:11064023:C:A	c.583C>A	p.Arg195Ser	p.R195S	54.6882	61.7568	51.7683	63.5438	59.2785	76.8232	61.3098
chr3:11022337:C:T	chr3:11064023:C:T	c.583C>T	p.Arg195Cys	p.R195C	58.2987	61.9629	56.688	68.6408	69.705	62.286	62.9302
chr3:11022338:G:A	chr3:11064024:G:A	c.584G>A	p.Arg195His	p.R195H	24.3299	48.0964	50.1184	46.3602	50.0485	59.0429	46.3327
chr3:11022343:A:G	chr3:11064029:A:G	c.589A>G	p.Met197Val	p.M197V	57.8887	59.0851	56.7594	48.8932	.	.	55.6566
chr3:11022347:A:C	chr3:11064033:A:C	c.593A>C	p.His198Pro	p.H198P	13.293	10.5288	12.5421	9.29563	8.47581	8.85749	10.4988
chr3:11022347:A:G	chr3:11064033:A:G	c.593A>G	p.His198Arg	p.H198R	14.0648	12.5538	15.0229	13.621	13.2798	15.1022	13.9407
chr3:11022356:C:G	chr3:11064042:C:G	c.602C>G	p.Thr201Arg	p.T201R	54.4104	60.5879	45.078	59.9393	57.8526	64.1236	56.9986
chr3:11022359:A:G	chr3:11064045:A:G	c.605A>G	p.Asp202Gly	p.D202G	112.771	101.698	126.43	119.858	115.701	87.1327	110.599
chr3:11022360:C:G	chr3:11064046:C:G	c.606C>G	p.Asp202Glu	p.D202E	57.268	64.2914	88.8734	84.0881	75.8566	.	74.0755
chr3:11022377:G:A	chr3:11064063:G:A	c.623G>A	p.Gly208Asp	p.G208D	50.0486	66.6514	54.9929	62.9784	77.1483	61.343	62.1937
chr3:11022385:C:T	chr3:11064071:C:T	c.631C>T	p.Arg211Cys	p.R211C	27.7282	23.914	24.2203	28.5547	25.7803	17.7055	24.6505
chr3:11022390:G:A	chr3:11064076:G:A	c.636G>A	p.Trp212*	p.W212X	1.98018	1.87411	1.99113	1.84518	1.88097	3.00726	2.09647
chr3:11022393:ACTGGCCATCACGCTGGCCA:A	chr3:11064079:ACTGGCCATCACGCTGGCCA:A	c.640_658delCTGGCCATCACGCTGGCCA	p.Leu214SerFs*32	.	7.55528	8.77956	.	9.54061	4.99373	6.12943	7.39972
chr3:11022404:C:T	chr3:11064090:C:T	c.650C>T	p.Thr217Met	p.T217M	21.0307	.	25.4228	20.0941	10.9827	14.2953	18.3651
chr3:11022412:A:G	chr3:11064098:A:G	c.658A>G	p.Ile220Val	p.I220V	88.7235	74.9289	77.2901	43.0239	59.9046	56.0126	66.6473
chr3:11022449:G:T	chr3:11064135:G:T	c.695G>T	p.Gly232Val	p.G232V	1.7125	0.937154	1.33351	1.40666	1.46659	1.0846	1.3235
chr3:11022454:G:A	chr3:11064140:G:A	c.700G>A	p.Gly234Ser	p.G234S	85.4645	94.9604	84.037	97.8171	109.984	59.262	88.5875
chr3:11022457:T:C	chr3:11064143:T:C	c.703T>C	p.Trp235Arg	p.W235R	11.4437	7.59715	11.2788	6.81465	8.37462	8.41281	8.98696
chr3:11025458:T:G	chr3:11067144:T:G	c.724T>G	p.Phe242Val	p.F242V	61.005	60.9951	85.4193	57.5195	50.7418	29.3545	57.5058
chr3:11025471:A:G	chr3:11067157:A:G	c.737A>G	p.Tyr246Cys	p.Y246C	66.1188	75.3924	76.7756	82.433	72.2609	61.1955	72.3627
chr3:11025474:C:T	chr3:11067160:C:T	c.740C>T	p.Pro247Leu	p.P247L	4.20604	4.29252	3.93687	3.47375	4.13594	3.30748	3.8921
chr3:11025486:T:C	chr3:11067172:T:C	c.752T>C	p.Leu251Pro	p.L251P	3.48473	.	4.4997	.	.	2.05211	3.34551
chr3:11025501:T:C	chr3:11067187:T:C	c.767T>C	p.Phe256Ser	p.F256S	88.3187	68.4504	74.9516	87.6303	70.1113	.	77.8925
chr3:11025504:G:A	chr3:11067190:G:A	c.770G>A	p.Arg257His	p.R257H	80.4163	86.7301	58.6609	54.2891	65.0177	49.7916	65.8176
chr3:11025514:G:A	chr3:11067200:G:A	c.780G>A	p.Thr260=	p.T260T	152.318	.	.	147.444	107.366	115.007	130.534
chr3:11025518:C:T	chr3:11067204:C:T	c.784C>T	p.Pro262Ser	p.P262S	40.9577	45.8162	.	44.2526	44.7915	35.7138	42.3063
chr3:11025521:G:A	chr3:11067207:G:A	c.787G>A	p.Gly263Arg	p.G263R	13.0247	20.8855	18.3609	.	19.7182	11.164	16.6307
chr3:11025540:T:A	chr3:11067226:T:A	c.806T>A	p.Leu269His	p.L269H	55.2206	50.1193	34.2442	27.3834	34.4235	21.2594	37.1084
chr3:11025543:T:C	chr3:11067229:T:C	c.809T>C	p.Phe270Ser	p.F270S	4.94713	1.8034	8.60726	5.62662	5.21492	4.51621	5.11926
chr3:11025546:A:G	chr3:11067232:A:G	c.812A>G	p.Tyr271Cys	p.Y271C	25.2237	17.2803	17.177	14.5398	16.5638	12.54	17.2208
chr3:11025548:ATCA:A	chr3:11067234:ATCA:A	c.815_817delTCA	p.Ile272del	.	8.95665	7.71305	8.98352	9.67485	5.60101	7.22356	8.02544
chr3:11025563:C:T	chr3:11067249:C:T	c.829C>T	p.Arg277Cys	p.R277C	103.882	82.1765	61.421	65.924	62.7162	67.7566	73.9794
chr3:11025564:G:A	chr3:11067250:G:A	c.830G>A	p.Arg277His	p.R277H	72.8658	52.7561	72.429	50.5446	56.8507	39.2597	57.451
chr3:11025571:G:C	chr3:11067257:G:C	c.837G>C	p.Leu279=	p.L279L	109.862	82.3378	137.182	123.314	118.833	114.321	114.308
chr3:11025776:T:C	chr3:11067462:T:C	c.853T>C	p.Trp285Arg	p.W285R	6.8216	6.17381	7.11643	7.10037	7.58505	5.8172	6.76908
chr3:11025786:C:T	chr3:11067472:C:T	c.863C>T	p.Ala288Val	p.A288V	16.496	17.8297	25.1264	14.5387	11.798	15.9526	16.9569
chr3:11025797:ATCT:A	chr3:11067483:ATCT:A	c.881_883delTCT	p.Phe294del	.	3.90467	4.09868	3.79475	4.04401	3.76864	3.53231	3.85718
chr3:11025797:ATCT:A	chr3:11067483:ATCT:A	c.881_883delTCT	p.Phe294del	.	.	.	.	4.63588	5.19779	3.75133	4.52833
chr3:11025798:T:C	chr3:11067484:T:C	c.875T>C	p.Ile292Thr	p.I292T	54.1743	.	36.479	33.6454	.	24.7713	37.2675
chr3:11025807:C:T	chr3:11067493:C:T	c.884C>T	p.Ser295Leu	p.S295L	2.25055	1.79047	2.77475	1.68465	2.17459	2.16273	2.13962
chr3:11025812:G:A	chr3:11067498:G:A	c.889G>A	p.Gly297Arg	p.G297R	6.18242	5.99445	4.00992	2.96741	2.75645	1.39243	3.88385
chr3:11025819:G:T	chr3:11067505:G:T	c.896G>T	p.Gly299Val	p.G299V	3.59511	4.63184	4.64849	5.58176	3.65619	3.86184	4.3292
chr3:11025836:G:A	chr3:11067522:G:A	c.913G​>A	p.Ala305Thr	p.A305T	11.504	15.8283	10.7709	10.5145	20.1406	14.6168	13.8959
chr3:11025836:G:C	chr3:11067522:G:C	c.913G>C	p.Ala305Pro	p.A305P	8.57965	7.49157	7.34329	8.15902	8.34899	9.44559	8.22802
chr3:11025842:G:A	chr3:11067528:G:A	c.919G>A	p.Gly307Arg	p.G307R	5.65335	5.37166	5.18776	9.7682	6.52508	6.91915	6.57087
chr3:11025845:A:G	chr3:11067531:A:G	c.922A>G	p.Ser308Gly	p.S308G	3.27384	3.42974	3.22134	3.78414	3.90251	4.86638	3.74633
chr3:11025852:A:T	chr3:11067538:A:T	c.929A​>T	p.Asn310Ile	p.N310S	4.59447	3.53887	1.50437	3.45946	4.02407	3.03274	3.359
chr3:11025854:T:C	chr3:11067540:T:C	c.931T>C	p.Ser311Pro	p.S311P	91.6768	86.5974	81.8052	83.0534	72.2743	74.1432	81.5917
chr3:11025862:C:A	chr3:11067548:C:A	c.939C>A	p.His313Gln	p.H313Q	108.486	80.6754	68.7599	71.2174	66.4733	54.6126	75.0374
chr3:11025864:A:G	chr3:11067550:A:G	c.941A>G	p.Asn314Ser	p.N314S	60.9779	57.5278	50.4522	66.4755	78.2204	45.7279	59.897
chr3:11025866:A:G	chr3:11067552:A:G	c.943A>G	p.Asn315Asp	p.N315D	41.934	52.9405	41.5319	86.7629	57.5836	28.5733	51.5544
chr3:11026241:C:T	chr3:11067927:C:T	c.960C>T	p.Ser320=	p.S320S	125.771	120.624	128.859	136.998	137.733	117.087	127.846
chr3:11026247:C:G	chr3:11067933:C:G	c.966C>G	p.Ile322Met	p.I322M	130.365	144.589	131.668	125.487	121.481	91.4986	124.181
chr3:11026248:G:T	chr3:11067934:G:T	c.967G>T	p.Val323Phe	p.V323F	5.51278	3.41031	3.04257	4.91646	3.82519	4.05692	4.12737
chr3:11026267:G:T	chr3:11067953:G:T	c.986G>T	p.Cys329Phe	p.C329F	63.2944	71.3876	89.4089	73.3964	65.4847	72.8933	72.6442
chr3:11026268:C:A	chr3:11067954:C:A	c.987C>A	p.Cys329*	p.C329F	5.18729	3.95719	3.49198	5.58118	4.35494	3.28559	4.3097
chr3:11026268:C:T	chr3:11067954:C:T	c.987C>T	p.Cys329=	p.C329C	73.7927	85.0157	.	.	74.5147	96.055	82.3445
chr3:11026275:A:G	chr3:11067961:A:G	c.994A>G	p.Met332Val	p.M332V	71.8581	72.7065	71.2028	66.9874	67.5509	69.94	70.041
chr3:11026281:G:A	chr3:11067967:G:A	c.1000G>A	p.Ala334Thr	p.A334T	25.2535	26.9356	25.3481	26.6542	34.9566	29.8568	28.1675
chr3:11026281:G:C	chr3:11067967:G:C	c.1000G>C	p.Ala334Pro	p.A334P	4.16258	3.64993	4.23574	5.0879	4.98282	5.4306	4.5916
chr3:11026284:G:A	chr3:11067970:G:A	c.1003G​>A	p.Gly335Arg	p.G335R	.	1.86378	1.07285	0.984057	1.16633	.	1.27175
chr3:11026302:A:G	chr3:11067988:A:G	c.1021A>G	p.Ile341Val	p.I341V	40.8568	53.757	43.8948	.	62.9585	58.5013	51.9937
chr3:11026305:G:A	chr3:11067991:G:A	c.1024G>A	p.Val342Met	p.V342M	46.2828	43.5015	41.1571	46.5872	35.9234	52.5255	44.3296
chr3:11026315:T:C	chr3:11068001:T:C	c.1034T>C	p.Met345Thr	p.M345T	107.235	.	.	.	89.947	78.2315	91.8044
chr3:11026338:A:G	chr3:11068024:A:G	c.1057A>G	p.Ile353Val	p.I353V	70.2523	66.0937	71.9576	59.634	59.9244	57.2843	64.1911
chr3:11026351:C:T	chr3:11068037:C:T	c.1070C>T	p.Ala357Val	p.A357V	13.5816	13.8355	12.9878	13.0299	13.3523	13.9244	13.4519
chr3:11026359:G:A	chr3:11068045:G:A	c.1078G>A	p.Gly360Ser	p.G360S	.	19.8959	21.9679	.	.	17.8526	19.9054
chr3:11028740:G:A	chr3:11070426:G:A	c.1084G>A	p.Gly362Arg	p.G362R	20.4722	.	.	21.8685	.	34.9644	25.7684
chr3:11028811:C:G	chr3:11070497:C:G	c.1155C>G	p.Phe385Leu	p.F385L	3.95838	5.79852	6.74972	7.1192	6.1063	6.41684	6.02483
chr3:11028823:GTTGATGCTG:G	chr3:11070509:GTTGATGCTG:G	c.1168_1176delTTGATGCTG	p.Leu390_Leu392del	.	3.66859	2.96168	4.1433	.	.	.	3.59119
chr3:11028845:C:A	chr3:11070531:C:A	c.1189C​>A	p.Gln397Lys	p.Q397K	1.54008	1.77726	1.43919	1.41243	1.16361	.	1.46651
chr3:11029242:A:G	chr3:11070928:A:G	c.1213A>G	p.Ile405Val	p.I405V	.	.	74.1544	88.4991	.	53.2587	71.9707
chr3:11029257:G:A	chr3:11070943:G:A	c.1228G>A	p.Asp410Asn	p.D410N	7.05804	6.43678	8.40438	5.82131	6.04139	5.14651	6.48474
chr3:11029258:A:G	chr3:11070944:A:G	c.1229A​>G	p.Asp410Gly	p.D410G	6.70647	6.79801	7.24063	9.55267	7.60405	7.83464	7.62275
chr3:11029278:C:T	chr3:11070964:C:T	c.1249C>T	p.Arg417Cys	p.R417C	.	36.394	.	.	38.668	34.374	36.4787
chr3:11029279:G:A	chr3:11070965:G:A	c.1250G>A	p.Arg417His	p.R417H	64.2626	71.4534	74.7747	58.7259	67.5149	76.4934	68.8708
chr3:11029282:AC:A	chr3:11070968:AC:A	c.1255delC	p.Arg419AlaFs*15	.	4.65213	.	4.23832	4.47377	4.4119	5.0436	4.56394
chr3:11029284:C:T	chr3:11070970:C:T	c.1255C>T	p.Arg419Cys	p.R419C	33.6075	36.8552	.	.	47.1481	68.0929	46.4259
chr3:11029285:G:A	chr3:11070971:G:A	c.1256G>A	p.Arg419His	p.R419H	54.2621	.	56.0452	54.1726	.	.	54.8266
chr3:11029285:G:T	chr3:11070971:G:T	c.1256G>T	p.Arg419Leu	p.R419L	33.5089	27.1043	.	.	45.274	18.7786	31.1664
chr3:11029321:C:G	chr3:11071007:C:G	c.1292C​>G	p.Ser431Cys	p.S431C	69.8947	80.6298	78.914	75.4348	79.7406	79.4647	77.3464
chr3:11029329:A:T	chr3:11071015:A:T	c.1300A>T	p.Ile434Phe	p.I434F	51.6523	.	.	64.5754	75.4091	64.0497	63.9216
chr3:11029332:G:A	chr3:11071018:G:A	c.1303G>A	p.Gly435Ser	p.G435S	.	39.9787	.	55.6877	45.668	46.6301	46.9911
chr3:11031177:G:A	chr3:11072863:G:A	c.1324G>A	p.Gly442Arg	p.G442R	5.07217	0.0956127	6.05185	7.48387	5.94	7.80381	5.40789
chr3:11031178:G:T	chr3:11072864:G:T	c.1325G​>T	p.Gly442Val	p.G442V	19.7702	7.95973	.	.	7.09575	13.0555	11.9703
chr3:11031180:G:A	chr3:11072866:G:A	c.1327G​>A	p.Gly443Ser	p.G443S	8.12756	8.87757	9.40602	8.73797	.	14.427	9.91522
chr3:11031181:G:A	chr3:11072867:G:A	c.1328G>A	p.Gly443Asp	p.G443D	0.961749	1.50606	1.35399	.	1.50513	.	1.33173
chr3:11031187:A:G	chr3:11072873:A:G	c.1334A>G	p.Tyr445Cys	p.Y445C	7.66382	7.98154	8.93577	10.643	9.50989	9.63984	9.06231
chr3:11031188:T:TT	chr3:11072874:T:TT	c.1335dupT	p.Val446CysFs*6	.	2.52314	2.54332	.	2.16378	2.30841	2.20055	2.34784
chr3:11031190:T:A	chr3:11072876:T:A	c.1337T>A	p.Val446Asp	p.V446D	14.0827	12.7148	.	14.9001	18.2047	15.1813	15.0167
chr3:11031195:A:T	chr3:11072881:A:T	c.1342A>T	p.Lys448*	p.K448X	10.4209	11.8398	.	6.21109	5.74078	3.9462	7.63176
chr3:11031196:A:G	chr3:11072882:A:G	c.1343A>G	p.Lys448Arg	p.K448R	66.6046	89.1849	78.6919	77.2845	71.3516	75.1541	76.3786
chr3:11031221:TGG:T	chr3:11072907:TGG:T	c.1369_1370delGG	p.Gly457HisFs*10	.	2.88893	1.96164	.	3.0349	3.10296	2.75335	2.74836
chr3:11031230:C:G	chr3:11072916:C:G	c.1377C>G	p.Ser459Arg	p.S459R	3.58635	.	.	4.24075	4.65606	4.39044	4.2184
chr3:11031241:T:G	chr3:11072927:T:G	c.1388T​>G	p.Leu463Arg	p.L463R	.	5.60279	5.76635	5.23443	5.68617	6.71344	5.80063
chr3:11031247:T:C	chr3:11072933:T:C	c.1394T​>C	p.Phe465Ser	p.F465S	39.4285	49.0432	48.3764	49.1825	50.5697	55.2876	48.648
chr3:11031255:T:C	chr3:11072941:T:C	c.1402T>C	p.Cys468Arg	p.C468R	1.83475	2.19538	1.84012	1.97905	2.08832	2.09255	2.00503
chr3:11031264:A:G	chr3:11072950:A:G	c.1411A>G	p.Ile471Val	p.I471V	53.4826	41.5944	39.4519	56.6819	56.2954	41.9513	48.2429
chr3:11033647:C:T	chr3:11075333:C:T	c.1435C>T	p.Arg479*	p.R479R	.	4.00122	.	.	5.52212	5.2907	4.93801
chr3:11033648:G:A	chr3:11075334:G:A	c.1436G>A	p.Arg479Gln	p.R479Q	56.9528	.	.	.	86.1751	83.3675	75.4985
chr3:11033672:T:C	chr3:11075358:T:C	c.1460T>C	p.Met487Thr	p.M487T	6.4675	9.08096	7.69484	9.28258	9.79037	9.63484	8.65851
chr3:11033673:G:GCAG	chr3:11075359:G:GCAG	c.1461_1462insCAG	p.Met487_Val488insGln	.	.	8.03722	8.61118	12.3199	10.6767	.	9.91124
chr3:11033689:T:C	chr3:11075375:T:C	c.1477T>C	p.Cys493Arg	p.C493R	86.1116	95.9847	113.145	121.366	97.4136	118.416	105.406
chr3:11033696:G:T	chr3:11075382:G:T	c.1484G>T	p.Trp495Leu	p.W495L	86.1606	87.2554	89.186	77.7545	.	97.3799	87.5473
chr3:11033699:G:A	chr3:11075385:G:A	c.1487G>A	p.Trp496*	p.W496X	4.1821	5.34554	4.21651	4.25829	4.2702	3.96385	4.37275
chr3:11033728:A:G	chr3:11075414:A:G	c.1516A>G	p.Ile506Val	p.I506V	75.5944	83.2722	62.7931	86.6898	66.1721	66.6116	73.5222
chr3:11033732:T:C	chr3:11075418:T:C	c.1520T>C	p.Ile507Thr	p.I507T	27.7669	.	39.6205	51.6491	41.7997	60.1364	44.1945
chr3:11034534:G:A	chr3:11076220:G:A	c.1531G>A	p.Val511Met	p.V511M	29.1251	24.1784	34.9093	31.9869	35.6385	28.6219	30.7434
chr3:11034562:C:T	chr3:11076248:C:T	c.1559C>T	p.Thr520Met	p.T520M	41.7094	66.1399	61.0089	64.2651	75.548	41.2513	58.3205
chr3:11034566:A:G	chr3:11076252:A:G	c.1563A>G	p.Pro521=	p.P521P	54.8026	52.1293	.	57.6478	49.5923	.	53.543
chr3:11034582:T:C	chr3:11076268:T:C	c.1579T>C	p.Tyr527His	p.Y527H	58.5174	48.31	53.3036	48.4687	49.3577	43.5644	50.2536
chr3:11034592:C:T	chr3:11076278:C:T	c.1589C>T	p.Pro530Leu	p.P530L	44.2743	.	55.7948	90.1882	61.1556	64.1689	63.1164
chr3:11034603:C:T	chr3:11076289:C:T	c.1600C>T	p.Gln534*	p.Q534X	1.14702	1.6476	2.50488	2.59235	2.08258	2.63708	2.10192
chr3:11034643:T:G	chr3:11076329:T:G	c.1640T>G	p.Leu547Arg	p.L547R	1.56746	2.27802	2.21843	2.60049	2.94741	3.04381	2.4426
chr3:11034651:G:A	chr3:11076337:G:A	c.1648G>A	p.Gly550Arg	p.G550R	3.60021	4.05306	4.35515	4.92769	6.25039	4.82982	4.66939
chr3:11034659:G:A	chr3:11076345:G:A	c.1656G>A	p.Met552Ile	p.M552I	98.5827	106.456	.	.	80.3227	76.2267	90.3971
chr3:11034661:C:A	chr3:11076347:C:A	c.1658C>A	p.Ala553Asp	p.A553D	1.84115	1.54759	2.06182	.	1.37964	.	1.70755
chr3:11034666:A:G	chr3:11076352:A:G	c.1663A>G	p.Met555Val	p.M555V	47.3911	60.6364	65.2776	49.8784	60.3342	63.5373	57.8425
chr3:11034676:C:A	chr3:11076362:C:A	c.1673C>A	p.Thr558Asn	p.T558N	88.3302	100.443	107.125	97.5189	103.629	101.989	99.839
chr3:11034684:G:A	chr3:11076370:G:A	c.1681G>A	p.Gly561Ser	p.G561S	143.562	152.008	128.191	136.827	193.689	151.614	150.982
chr3:11036888:C:G	chr3:11078574:C:G	c.1722C>G	p.Ser574Arg	p.S574R	76.3578	84.8361	71.8167	90.4349	114.241	119.841	92.9213
chr3:11036889:G:A	chr3:11078575:G:A	c.1723G>A	p.Glu575Lys	p.E575K	67.868	67.6055	55.6651	67.9379	59.2629	49.356	61.2826
chr3:11036890:A:T	chr3:11078576:A:T	c.1724A>T	p.Glu575Val	p.E575V	.	57.1462	55.8527	66.5815	52.7545	34.4743	53.3618
chr3:11036898:G:A	chr3:11078584:G:A	c.1732G>A	p.Val578Ile	p.V578I	77.7484	79.8096	77.1776	78.9209	86.6752	90.978	81.8849
chr3:11036904:C:T	chr3:11078590:C:T	c.1738C>T	p.Pro580Ser	p.P580S	81.1403	106.588	95.9031	74.9208	105.232	81.9096	90.949
chr3:11036913:G:C	chr3:11078599:G:C	c.1747G>C	p.Gly583Arg	p.G583R	96.3679	102.449	112.08	172.315	122.572	161.982	127.961
chr3:11036956:C:A	chr3:11078642:C:A	c.1790C>A	p.Ala597Asp	p.A597D	.	.	75.6791	111.009	96.7198	.	94.4692
chr3:11036959:A:G	chr3:11078645:A:G	c.1793A>G	p.Tyr598Cys	p.Y598C	75.9672	90.9682	83.0842	82.3198	87.0095	73.1586	82.0846
chr3:11036963:C:G	chr3:11078649:C:G	c.1797C>G	p.Ile599Met	p.I599M	61.4676	60.4262	66.1308	58.8171	83.525	85.3985	69.2942

### Sheet: UCSF_Uptake
Var_ID_hg38	Var_ID_hg19	cDNA_coordinates	Protein_coordinates_full	Protein_coordinates	per_wt_d1	per_wt_d2	per_wt_d3	per_wt_d4	per_wt_d5	per_wt_d6	per_wt_avg
chr3:11017212:A:G	chr3:11058898:A:G	c.1A>G	p.Met1Val	p.M1V	31.1662	62.0111	56.4821	84.1504	147.039	106.196	81.1742
chr3:11017242:G:A	chr3:11058928:G:R	c.31G>A	p.Gly11Arg	p.G11R	142.54	86.4812	90.7527	135.911	.	.	113.921
chr3:11017249:T:C	chr3:11058935:T:C	c.38T>C	p.Ile13Thr	p.I13T	100.118	166.878	137.11	.	.	.	134.702
chr3:11017263:A:G	chr3:11058949:A:G	c.52A>G	p.Ser18Gly	p.S18G	129.183	121.144	145.512	.	.	.	131.946
chr3:11017308:A:G	chr3:11058994:A:G	c.97A>G	p.Lys33Glu	p.K33E	68.1174	72.5447	75.5328	119.888	185.48	130.721	108.714
chr3:11017340:C:A	chr3:11059026:C:A	c.129C>A	p.Asp43Glu	p.D43E	143.715	114.075	97.642	137.772	.	.	123.301
chr3:11017341:C:T	chr3:11059027:C:T	c.130C>T	p.Arg44Trp	p.R44W	0.697592	-0.860155	-3.1966	.	.	.	-1.11972
chr3:11017360:G:T	chr3:11059046:G:T	c.149G>T	p.Arg50Leu	p.R50L	5.8588	10.4408	13.564	.	.	.	9.95453
chr3:11017378:C:T	chr3:11059064:C:T	c.167C>T	p.Ser56Phe	p.S56F	1.20828	-1.77135	-0.13412	3.29944	2.16995	-4.954	-0.0302999
chr3:11017398:G:A	chr3:11059084:G:A	c.187G>A	p.Gly63Ser	p.G63S	4.86671	2.134	0.981792	1.85451	.	.	2.45925
chr3:11017407:A:G	chr3:11059093:A:G	c.196A>G	p.Asn66Asp	p.N66D	1.02274	0.610636	-0.0217806	.	.	.	0.537197
chr3:11017433:C:A	chr3:11059119:C:A	c.222C>A	p.Cys74*	p.C74X	-2.55768	0.417555	1.34584	.	.	.	-0.264761
chr3:11017434:G:A	chr3:11059120:G:A	c.223G>A	p.Gly75Arg	p.G75R	-0.303933	-2.69021	-0.238062	4.12414	-2.69051	-6.0935	-1.31535
chr3:11017437:A:G	chr3:11059123:A:G	c.226A>G	p.Lys76Glu	p.K76E	31.0359	13.1596	29.7208	30.1839	.	.	26.025
chr3:11017447:G:T	chr3:11059133:G:T	c.236G>T	p.Gly79Val	p.G79V	0.151975	-0.27237	-3.20787	.	.	.	-1.10942
chr3:11017863:T:C	chr3:11059549:T:C	c.259T>C	p.Phe87Leu	p.F87L	154.713	142.412	155.927	.	.	.	151.017
chr3:11017882:C:T	chr3:11059568:C:T	c.278C>T	p.Ala93Val	p.A93V	6.49146	19.5243	19.5473	16.4592	24.6441	8.1392	15.8009
chr3:11017882:CG:C	chr3:11059568:CG:C	c.283delG	p.Val95Serfs*19	p.V95Sfs*19	0.416952	-2.68926	-0.950622	.	.	.	-1.07431
chr3:11017885:G:A	chr3:11059571:G:A	c.281G>A	p.Gly94Glu	p.G94E	1.75083	1.18785	0.452759	1.23011	.	.	1.15539
chr3:11017906:A:G	chr3:11059592:A:G	c.302A>G	p.Glu101Gly	p.E101G	-2.17979	0.113893	0.523905	.	.	.	-0.513999
chr3:11017909:G:T	chr3:11059595:G:T	c.305G>T	p.Cys102Phe	p.C102F	-0.906574	-2.39997	-1.27472	4.61475	0.725317	-4.5349	-0.629348
chr3:11017921:A:G	chr3:11059607:A:G	c.317A>G	p.Gln106Arg	p.Q106R	1.24459	-0.353405	0.419813	-0.103874	.	.	0.301781
chr3:11017933:TC:T	chr3:11059619:TC:T	c.330delC	p.Ile110Metfs*4	p.I110Mfs*4	-3.3109	-0.0532688	0.293048	.	.	.	-1.02371
chr3:11017935:G:A	chr3:11059621:G:A	c.331G>A	p.Gly111Arg	p.G111R	-0.0107824	-1.85376	-2.63943	.	.	.	-1.50132
chr3:11018610:C:T	chr3:11060296:C:T	c.383C>T	p.Ala128Val	p.A128V	-0.691097	-1.31564	0.00257571	4.13394	0.452417	-3.87061	-0.214734
chr3:11018642:T:C	chr3:11060328:T:C	c.415T>C	p.Tyr139His	p.Y139H	15.0625	15.3112	13.2488	11.4726	.	.	13.7738
chr3:11018646:A:G	chr3:11060332:A:G	c.419A>G	p.Tyr140Cys	p.Y140C	0.277133	-1.58486	-2.93835	.	.	.	-1.41536
chr3:11018661:C:T	chr3:11060347:C:T	c.434C>T	p.Ser145Phe	p.S145F	-2.87213	0.156322	0.0693368	.	.	.	-0.882157
chr3:11020234:G:T	chr3:11061920:G:T	c.493G>T	p.Asp165Tyr	p.D165Y	45.025	85.3141	94.6318	146.676	164.022	126.511	110.363
chr3:11020259:G:A	chr3:11061945:G:A	c.518G>A	p.Cys173Tyr	p.C173Y	4.62198	3.48063	2.95182	2.13005	.	.	3.29612
chr3:11020264:T:TA	chr3:11061950:T:TA	c.523_524insA	p.Ser175TyrFs*32	p.S175Yfs*32	-0.389337	-3.03237	-3.79949	.	.	.	-2.40706
chr3:11020276:A:G	chr3:11061962:A:G	c.535A>G	p.Met179Val	p.M179V	154.631	154.37	128.083	.	.	.	145.695
chr3:11020294:A:G	chr3:11061980:A:G	c.553A>G	p.Met185Val	p.M185V	47.6494	83.1691	97.0478	133.219	96.7892	123.548	96.9037
chr3:11020319:G:A	chr3:11062005:G:A	c.578G>A	p.Trp193*	p.W193X	0.0536688	1.63625	0.214662	-0.249635	.	.	0.413737
chr3:11022338:G:A	chr3:11064024:G:A	c.584G>A	p.Arg195His	p.R195H	85.3584	193.393	182.766	.	.	.	153.839
chr3:11022347:A:C	chr3:11064033:A:C	c.593A>C	p.His198Pro	p.H198P	-2.47773	0.142153	1.21821	.	.	.	-0.372456
chr3:11022376:G:C	chr3:11064062:G:C	c.622G>C	p.Gly208Arg	p.G208R	8.76653	22.0156	29.553	53.9317	25.1875	11.9221	25.2294
chr3:11022404:C:T	chr3:11064090:C:T	c.650C>T	p.Thr217Met	p.T217M	139.573	69.095	0.239856	50.4002	.	.	64.8271
chr3:11022412:A:G	chr3:11064098:A:G	c.658A>G	p.Ile220Val	p.I220V	94.631	213.256	205.065	.	.	.	170.984
chr3:11022449:G:T	chr3:11064135:G:T	c.695G>T	p.Gly232Val	p.G232V	-2.60525	-0.259298	1.14032	.	.	.	-0.574744
chr3:11025453:T:C	chr3:11067139:T:C	c.719T>C	p.Val240Ala	p.V240A	53.4062	105.379	112.982	166.887	207.899	168.756	135.885
chr3:11025458:T:G	chr3:11067144:T:G	c.724T>G	p.Phe242Val	p.F242V	170.953	91.5182	105	107.204	.	.	118.669
chr3:11025486:T:C	chr3:11067172:T:C	c.752T>C	p.Leu251Pro	p.L251P	-0.515126	-0.0370097	-2.85906	.	.	.	-1.13706
chr3:11025518:C:T	chr3:11067204:C:T	c.784C>T	p.Pro262Ser	p.P262S	137.643	101.959	91.1879	.	.	.	110.263
chr3:11025543:T:C	chr3:11067229:T:C	c.809T>C	p.Phe270Ser	p.F270S	-1.03846	-1.46508	-0.31188	18.4312	1.47262	-6.97524	1.68553
chr3:11025546:A:G	chr3:11067232:A:G	c.812A>G	p.Tyr271Cys	p.Y271C	5.29195	5.91524	6.52201	3.8882	.	.	5.40435
chr3:11025564:G:A	chr3:11067250:G:A	c.830G>A	p.Arg277His	p.R277H	85.7282	226.48	216.258	.	.	.	176.155
chr3:11025581:G:A	chr3:11067267:G:A	c.847G>A	p.Glu283Lys	p.E283K	63.5902	66.188	64.5995	.	.	.	64.7926
chr3:11025794:C:T	chr3:11067480:C:T	c.871C>T	p.Gln291*	p.Q291X	-1.36471	-2.55016	-0.214972	1.75281	1.25479	-8.34396	-1.5777
chr3:11025798:T:C	chr3:11067484:T:C	c.875T>C	p.Ile292Thr	p.I292T	33.6261	37.8237	36.6656	14.2018	.	.	30.5793
chr3:11025807:C:T	chr3:11067493:C:T	c.884C>T	p.Ser295Leu	p.S295L	-0.276316	-1.18626	-3.48662	.	.	.	-1.64973
chr3:11025819:G:T	chr3:11067505:G:T	c.896G>T	p.Gly299Val	p.G299V	-2.50139	-0.84719	-0.520585	.	.	.	-1.28972
chr3:11025836:G:A	chr3:11067522:G:A	c.913G>A	p.Ala305Thr	p.A305T	5.58537	13.7262	21.2777	25.7363	17.3685	19.4175	17.1853
chr3:11025842:G:A	chr3:11067528:G:A	c.919G>A	p.Gly307Arg	p.G307R	2.05536	0.133368	0.605742	0.0545708	.	.	0.71226
chr3:11025852:A:T	chr3:11067538:A:T	c.929A>T	p.Asn310Ile	p.N310I	-0.213329	-1.27339	-1.41274	.	.	.	-0.966485
chr3:11026248:G:A	chr3:11067934:G:A	c.967G>A	p.Val323Ile	p.V323I	75.0805	64.6058	70.4716	.	.	.	70.0526
chr3:11026261:A:G	chr3:11067947:A:G	c.980A>G	p.Asn327Ser	p.N327S	3.17077	14.0709	16.2358	17.1901	3.25813	6.41497	10.0568
chr3:11026268:C:A	chr3:11067954:C:A	c.987C>A	p.Cys329*	p.C329X	-1.86631	-0.948069	0.271932	-0.646571	.	.	-0.797255
chr3:11026281:G:A	chr3:11067967:G:A	c.1000G>A	p.Ala334Thr	p.A334T	35.3435	85.1273	40.8792	.	.	.	53.7833
chr3:11026284:G:A	chr3:11067970:G:A	c.1003G>A	p.Gly335Arg	p.G335R	0.594721	-1.39931	0.365525	.	.	.	-0.146355
chr3:11026315:T:C	chr3:11068001:T:C	c.1034T>C	p.Met345Thr	p.M345T	22.8098	35.5662	37.9143	35.9001	35.5871	40.3453	34.6871
chr3:11026351:C:T	chr3:11068037:C:T	c.1070C>T	p.Ala357Val	p.A357V	5.12655	3.96198	3.8556	0.83841	.	.	3.44564
chr3:11026359:G:A	chr3:11068045:G:A	c.1078G>A	p.Gly360Ser	p.G360S	8.77696	15.8286	6.39889	.	.	.	10.3348
chr3:11028737:C:A	chr3:11070423:C:A	c.1081C>A	p.Pro361Thr	p.P361T	10.941	9.15014	9.71656	.	.	.	9.93589
chr3:11028740:G:A	chr3:11070426:G:A	c.1084G>A	p.Gly362Arg	p.G362R	6.08072	15.023	19.0486	26.6956	11.3694	14.4858	15.4505
chr3:11028752:C:G	chr3:11070438:C:G	c.1096C>G	p.Leu366Val	p.L366V	96.3626	55.1525	83.788	84.0758	.	.	79.8447
chr3:11028811:C:G	chr3:11070497:C:G	c.1155C>G	p.Phe385Leu	p.F385L	2.77869	7.08472	4.54528	.	.	.	4.8029
chr3:11028845:C:A	chr3:11070531:C:A	c.1189C>A	p.Gln397Lys	p.Q397K	-0.230313	-1.25406	-0.0173612	.	.	.	-0.500578
chr3:11029242:A:G	chr3:11070928:A:G	c.1213A>G	p.Ile405Val	p.I405V	56.072	96.4979	103.276	142.661	144.242	189.248	121.999
chr3:11029272:C:A	chr3:11070958:C:A	c.1243C>A	p.Leu415Ile	p.L415I	123.975	86.201	97.7528	119.179	.	.	106.777
chr3:11029279:G:A	chr3:11070965:G:A	c.1250G>A	p.Arg417His	p.R417H	90.0482	205.414	120.985	.	.	.	138.816
chr3:11029284:C:T	chr3:11070970:C:T	c.1255C>T	p.Arg419Cys	p.R419C	189.765	134.759	107.676	.	.	.	144.067
chr3:11029331:C:G	chr3:11071017:C:G	c.1302C>G	p.Ile434Met	p.I434M	51.044	79.2591	97.8267	124.438	120.967	179.217	108.792
chr3:11031178:G:T	chr3:11072864:G:T	c.1325G>T	p.Gly442Val	p.G442V	3.55928	1.77418	-0.19287	-0.368809	.	.	1.19295
chr3:11031180:G:A	chr3:11072866:G:A	c.1327G>A	p.Gly443Ser	p.G443S	7.98563	10.2023	5.2222	.	.	.	7.80337
chr3:11031180:GG:G	chr3:11072866:GG:G	c.1328delG	p.Gly443Valfs*16	p.G443Vfs*16	-0.353398	0.156632	-0.677666	.	.	.	-0.291477
chr3:11031196:A:G	chr3:11072882:A:G	c.1343A>G	p.Lys448Arg	p.K448R	50.0649	81.7584	95.5406	92.4295	43.8393	117.407	80.1733
chr3:11031206:C:G	chr3:11072892:C:G	c.1353C>G	p.Asp451Glu	p.D451E	4.07129	3.33289	1.51375	0.0768578	.	.	2.2487
chr3:11031219:A:C	chr3:11072905:A:C	c.1366A>C	p.Ser456Arg	p.S456R	0.89227	-0.870132	0.208686	.	.	.	0.0769414
chr3:11031221:TGG:T	chr3:11072907:TGG:T	c.1369_1370delGG	p.Gly457HisFs*10	p.G457Hfs*10	1.7209	-1.1483	-0.559711	.	.	.	0.00429573
chr3:11031230:C:G	chr3:11072916:C:G	c.1377C>G	p.Ser459Arg	p.S459R	-1.63087	-4.19044	-2.74469	.	70.9541	-6.1559	11.2464
chr3:11031244:T:A	chr3:11072930:T:A	c.1391T>A	p.Val464Glu	p.V464E	57.0028	32.6003	30.817	33.716	.	.	38.534
chr3:11033648:G:A	chr3:11075334:G:A	c.1436G>A	p.Arg479Gln	p.R479Q	63.7944	141.898	100.706	.	.	.	102.133
chr3:11033672:T:C	chr3:11075358:T:C	c.1460T>C	p.Met487Thr	p.M487T	1.49305	0.512015	0.307485	.	.	.	0.770849
chr3:11033696:G:T	chr3:11075382:G:T	c.1484G>T	p.Trp495Leu	p.W495L	19.3032	36.1802	39.3291	.	1.1839	49.0919	29.0176
chr3:11033732:T:C	chr3:11075418:T:C	c.1520T>C	p.Ile507Thr	p.I507T	118.385	28.2403	71.9146	75.0607	.	.	73.4001
chr3:11034534:G:A	chr3:11076220:G:A	c.1531G>A	p.Val511Met	p.V511M	21.605	48.0518	21.5903	.	.	.	30.4157
chr3:11034582:T:C	chr3:11076268:T:C	c.1579T>C	p.Tyr527His	p.Y527H	27.4735	18.3855	17.2824	.	.	.	21.0471
chr3:11034592:C:T	chr3:11076278:C:T	c.1589C>T	p.Pro530Leu	p.P530L	15.7898	39.0095	40.8302	.	52.9438	53.4013	40.3949
chr3:11034598:G:A	chr3:11076284:G:A	c.1595G>A	p.Trp532*	p.W532X	3.08943	1.78559	-0.128916	-0.973421	.	.	0.943171
chr3:11034643:T:G	chr3:11076329:T:G	c.1640T>G	p.Leu547Arg	p.L547R	0.797473	-0.0755872	-1.60855	.	.	.	-0.295554
chr3:11034651:G:A	chr3:11076337:G:A	c.1648G>A	p.Gly550Arg	p.G550R	-2.26689	-1.67371	-0.87178	.	.	.	-1.60413
chr3:11034666:A:G	chr3:11076352:A:G	c.1663A>G	p.Met555Val	p.M555V	44.9558	93.5422	91.8789	.	138.553	180.301	109.846
chr3:11034684:G:A	chr3:11076370:G:A	c.1681G>A	p.Gly561Ser	p.G561S	32.4209	26.4005	40.3679	28.991	.	.	32.0451
chr3:11036863:G:A	chr3:11078549:G:A	c.1697G>A	p.Arg566His	p.R566H	32.9394	49.9274	46.9365	.	.	.	43.2678
chr3:11036888:C:G	chr3:11078574:C:G	c.1722C>G	p.Ser574Arg	p.S574R	239.164	148.221	139.498	.	.	.	175.628
chr3:11036898:G:A	chr3:11078584:G:A	c.1732G>A	p.Val578Ile	p.V578I	71.8496	108.511	105.339	.	157.183	217.353	132.047
chr3:11036904:C:T	chr3:11078590:C:T	c.1738C>T	p.Pro580Ser	p.P580S	29.2651	109.654	91.0309	81.823	.	.	77.9431
chr3:11036913:G:C	chr3:11078599:G:C	c.1747G>C	p.Gly583Arg	p.G583R	99.9626	210.328	150.437	.	.	.	153.576
chr3:11036943:A:C	chr3:11078629:A:C	c.1777A>C	p.Thr593Pro	p.T593P	198.516	148.609	114.265	.	.	.	153.797

### Sheet: UCSF_Stable_Uptake
Var_ID_hg38	Var_ID_hg19	cDNA_coordinates	Protein_coordinates_full	Protein_coordinates	per_wt_1	per_wt_2	per_wt_3	per_wt_4	per_wt_avg	transient_avg
chr3:11017863:T:C	chr3:11059549:T:C	c.259T>C	p.Phe87Leu	p.F87L	117.754	119.028	120.404	125.551	120.684	151.017
chr3:11020276:A:G	chr3:11061962:A:G	c.535A>G	p.Met179Val	p.M179V	114.099	115.776	119.025	129.028	119.482	145.695
chr3:11022338:G:A	chr3:11064024:G:A	c.584G>A	p.Arg195His	p.R195H	113.515	112.961	116.956	114.687	114.53	153.839
chr3:11022412:A:G	chr3:11064098:A:G	c.658A>G	p.Ile220Val	p.I220V	117.865	119.194	121.885	116.522	118.866	170.984
chr3:11025453:T:C	chr3:11067139:T:C	c.719T>C	p.Val240Ala	p.V240A	120.458	124.978	118.23	115.671	119.835	135.885
chr3:11025564:G:A	chr3:11067250:G:A	c.830G>A	p.Arg277His	p.R277H	130.455	130.088	126.821	123.523	127.722	176.155
chr3:11029284:C:T	chr3:11070970:C:T	c.1255C>T	p.Arg419Cys	p.R419C	102.334	107.824	112.321	109.542	108.005	144.067
chr3:11036888:C:G	chr3:11078574:C:G	c.1722C>G	p.Ser574Arg	p.S574R	120.049	125.126	118.878	128.742	123.199	175.628
chr3:11036913:G:C	chr3:11078599:G:C	c.1747G>C	p.Gly583Arg	p.G583R	127.574	131.848	127.538	124.301	127.815	153.576
chr3:11036943:A:C	chr3:11078629:A:C	c.1777A>C	p.Thr593Pro	p.T593P	119.876	119.831	122.944	129.769	123.105	153.797

### Sheet: UCSF_Surface
Var_ID_hg38	Var_ID_hg19	cDNA_coordinates	Protein_coordinates_full	Protein_coordinates	PCC_highGFP_1	PCC_highGFP_2	PCC_highGFP_3	PCC_highGFP_4	PCC_highGFP_5	PCC_highGFP_6	PCC_highGFP_7	PCC_highGFP_8	PCC_highGFP_9	PCC_highGFP_10	PCC_highGFP_11	PCC_highGFP_12	PCC_highGFP_13	PCC_highGFP_14	PCC_highGFP_15	PCC_highGFP_16	PCC_highGFP_17	PCC_highGFP_18	PCC_highGFP_19	PCC_highGFP_20	PCC_highGFP_21	PCC_highGFP_22	PCC_highGFP_23	PCC_highGFP_24	PCC_highGFP_25	PCC_highGFP_26	PCC_highGFP_mean
.	.	.	WT_GAT1-GFP	.	86.0878	103.493	118.335	97.7111	110.276	102.741	99.0215	102.607	112.398	110.065	118.318	105.415	115.291	113.131	117.492	91.7592	93.6487	95.288	94.0364	91.7283	81.4503	96.1931	98.5299	90.236	73.9616	80.7858	100
.	.	.	Empty_vector-GFP	.	43.1697	39.0929	40.0485	63.6731	47.7474	58.0969	54.7294	48.0022	61.3497	49.5784	71.8343	73.3806	61.5913	40.8457	38.7759	36.9826	40.1021	20.9352	31.7416	34.2776	53.1282	43.9901	33.453	43.5537	41.6515	47.0583	46.8765
chr3:11017212:A:G	chr3:11058898:A:G	c.1A>G	p.Met1Val	p.M1V	97.2207	98.2439	90.4237	65.4872	64.2625	63.9765	.	.	.	.	.	.	.	.	.	.	.	.	.	.	.	.	.	.	.	.	79.9357
chr3:11017242:G:A	chr3:11058928:G:R	c.31G>A	p.Gly11Arg	p.G11R	97.761	87.2042	102.621	72.6789	75.4352	71.2193	.	.	.	.	.	.	.	.	.	.	.	.	.	.	.	.	.	.	.	.	84.4866
chr3:11017249:T:C	chr3:11058935:T:C	c.38T>C	p.Ile13Thr	p.I13T	104.633	103.343	100.033	89.6558	83.2056	77.1026	.	.	.	.	.	.	.	.	.	.	.	.	.	.	.	.	.	.	.	.	92.9956
chr3:11017263:A:G	chr3:11058949:A:G	c.52A>G	p.Ser18Gly	p.S18G	101.502	100.845	101.743	67.4566	73.8851	63.0637	.	.	.	.	.	.	.	.	.	.	.	.	.	.	.	.	.	.	.	.	84.7492
chr3:11017308:A:G	chr3:11058994:A:G	c.97A>G	p.Lys33Glu	p.K33E	98.8	102.105	118.98	89.6784	73.3791	88.1	.	.	.	.	.	.	.	.	.	.	.	.	.	.	.	.	.	.	.	.	95.1736
chr3:11017340:C:A	chr3:11059026:C:A	c.129C>A	p.Asp43Glu	p.D43E	99.8631	117.536	90.3812	131.769	84.9145	35.2637	.	.	.	.	.	.	.	.	.	.	.	.	.	.	.	.	.	.	.	.	93.288
chr3:11017341:C:T	chr3:11059027:C:T	c.130C>T	p.Arg44Trp	p.R44W	95.5254	105.026	93.1578	64.3096	63.1465	67.7804	.	.	.	.	.	.	.	.	.	.	.	.	.	.	.	.	.	.	.	.	81.4909
chr3:11017360:G:T	chr3:11059046:G:T	c.149G>T	p.Arg50Leu	p.R50L	70.5755	104.609	90.1358	73.3329	76.0996	86.0726	.	.	.	.	.	.	.	.	.	.	.	.	.	.	.	.	.	.	.	.	83.4709
chr3:11017378:C:T	chr3:11059064:C:T	c.167C>T	p.Ser56Phe	p.S56F	77.6597	67.7611	90.4366	70.9992	63.6192	81.8002	.	.	.	.	.	.	.	.	.	.	.	.	.	.	.	.	.	.	.	.	75.3793
chr3:11017398:G:A	chr3:11059084:G:A	c.187G>A	p.Gly63Ser	p.G63S	106.782	128.342	127.641	92.6288	114.334	113.381	.	.	.	.	.	.	.	.	.	.	.	.	.	.	.	.	.	.	.	.	113.851
chr3:11017407:A:G	chr3:11059093:A:G	c.196A>G	p.Asn66Asp	p.N66D	89.6229	74.9617	72.0027	99.7129	97.2584	99.2418	.	.	.	.	.	.	.	.	.	.	.	.	.	.	.	.	.	.	.	.	88.8001
chr3:11017434:G:A	chr3:11059120:G:A	c.223G>A	p.Gly75Arg	p.G75R	54.8301	42.3287	61.7115	34.2288	39.7055	41.1337	.	.	.	.	.	.	.	.	.	.	.	.	.	.	.	.	.	.	.	.	45.6564
chr3:11017437:A:G	chr3:11059123:A:G	c.226A>G	p.Lys76Glu	p.K76E	.	46.271	50.8928	74.5642	67.7654	64.1789	.	.	.	.	.	.	.	.	.	.	.	.	.	.	.	.	.	.	.	.	60.7344
chr3:11017447:G:T	chr3:11059133:G:T	c.236G>T	p.Gly79Val	p.G79V	19.0027	40.838	45.037	40.4552	38.25	40.6594	.	.	.	.	.	.	.	.	.	.	.	.	.	.	.	.	.	.	.	.	37.3737
chr3:11017882:C:T	chr3:11059568:C:T	c.278C>T	p.Ala93Val	p.A93V	66.4397	51.4334	64.1858	66.3427	67.8647	65.0397	.	.	.	.	.	.	.	.	.	.	.	.	.	.	.	.	.	.	.	.	63.551
chr3:11017885:G:A	chr3:11059571:G:A	c.281G>A	p.Gly94Glu	p.G94E	48.6254	21.4445	46.365	33.8128	43.392	24.0699	.	.	.	.	.	.	.	.	.	.	.	.	.	.	.	.	.	.	.	.	36.2849
chr3:11017906:A:G	chr3:11059592:A:G	c.302A>G	p.Glu101Gly	p.E101G	64.1271	51.1315	66.3748	46.9992	41.3286	45.5589	.	.	.	.	.	.	.	.	.	.	.	.	.	.	.	.	.	.	.	.	52.5867
chr3:11017909:G:T	chr3:11059595:G:T	c.305G>T	p.Cys102Phe	p.C102F	105.372	110.839	104.371	89.3735	97.1804	75.0145	.	.	.	.	.	.	.	.	.	.	.	.	.	.	.	.	.	.	.	.	97.0252
chr3:11017921:A:G	chr3:11059607:A:G	c.317A>G	p.Gln106Arg	p.Q106R	75.7707	66.587	76.2311	62.4432	35.449	70.0934	.	.	.	.	.	.	.	.	.	.	.	.	.	.	.	.	.	.	.	.	64.4291
chr3:11017935:G:A	chr3:11059621:G:A	c.331G>A	p.Gly111Arg	p.G111R	113.116	118.43	94.8282	97.5804	100.881	100.075	.	.	.	.	.	.	.	.	.	.	.	.	.	.	.	.	.	.	.	.	104.152
chr3:11018610:C:T	chr3:11060296:C:T	c.383C>T	p.Ala128Val	p.A128V	38.0955	64.0442	51.8958	51.9985	43.8727	56.8349	.	.	.	.	.	.	.	.	.	.	.	.	.	.	.	.	.	.	.	.	51.1236
chr3:11018642:T:C	chr3:11060328:T:C	c.415T>C	p.Tyr139His	p.Y139H	47.1722	41.0222	52.4488	27.3609	31.8281	23.0427	.	.	.	.	.	.	.	.	.	.	.	.	.	.	.	.	.	.	.	.	37.1458
chr3:11018646:A:G	chr3:11060332:A:G	c.419A>G	p.Tyr140Cys	p.Y140C	78.187	70.1521	55.5689	80.9257	71.4979	77.2608	.	.	.	.	.	.	.	.	.	.	.	.	.	.	.	.	.	.	.	.	72.2654
chr3:11018661:C:T	chr3:11060347:C:T	c.434C>T	p.Ser145Phe	p.S145F	20.5177	39.1021	20.2339	50.6746	63.5378	58.1237	.	.	.	.	.	.	.	.	.	.	.	.	.	.	.	.	.	.	.	.	42.0316
chr3:11020259:G:A	chr3:11061945:G:A	c.518G>A	p.Cys173Tyr	p.C173Y	31.1173	20.5236	30.3223	60.2769	64.581	83.232	.	.	.	.	.	.	.	.	.	.	.	.	.	.	.	.	.	.	.	.	48.3422
chr3:11020276:A:G	chr3:11061962:A:G	c.535A>G	p.Met179Val	p.M179V	97.2062	97.298	89.2674	82.2127	84.7861	79.4146	.	.	.	.	.	.	.	.	.	.	.	.	.	.	.	.	.	.	.	.	88.3642
chr3:11020294:A:G	chr3:11061980:A:G	c.553A>G	p.Met185Val	p.M185V	102.445	110.136	107.839	92.7491	86.8985	80.7901	.	.	.	.	.	.	.	.	.	.	.	.	.	.	.	.	.	.	.	.	96.8096
chr3:11022338:G:A	chr3:11064024:G:A	c.584G>A	p.Arg195His	p.R195H	70.6249	68.6159	73.1656	70.4117	64.3882	64.1859	.	.	.	.	.	.	.	.	.	.	.	.	.	.	.	.	.	.	.	.	68.5654
chr3:11022347:A:C	chr3:11064033:A:C	c.593A>C	p.His198Pro	p.H198P	29.8689	44.026	14.8725	50.6368	56.5463	55.7762	.	.	.	.	.	.	.	.	.	.	.	.	.	.	.	.	.	.	.	.	41.9545
chr3:11022376:G:C	chr3:11064062:G:C	c.622G>C	p.Gly208Arg	p.G208R	48.7509	26.5021	18.2831	51.2135	44.4977	33.3603	.	.	.	.	.	.	.	.	.	.	.	.	.	.	.	.	.	.	.	.	37.1013
chr3:11022404:C:T	chr3:11064090:C:T	c.650C>T	p.Thr217Met	p.T217M	80.4149	79.6001	84.825	65.8957	81.733	76.2337	.	.	.	.	.	.	.	.	.	.	.	.	.	.	.	.	.	.	.	.	78.1171
chr3:11022412:A:G	chr3:11064098:A:G	c.658A>G	p.Ile220Val	p.I220V	87.5741	97.805	101.416	56.8265	95.7916	2.11771	.	.	.	.	.	.	.	.	.	.	.	.	.	.	.	.	.	.	.	.	73.5885
chr3:11022449:G:T	chr3:11064135:G:T	c.695G>T	p.Gly232Val	p.G232V	35.8766	62.1925	48.245	38.8216	51.065	56.7669	.	.	.	.	.	.	.	.	.	.	.	.	.	.	.	.	.	.	.	.	48.8279
chr3:11025453:T:C	chr3:11067139:T:C	c.719T>C	p.Val240Ala	p.V240A	101.798	117.959	115.785	86.6098	49.7235	83.8294	.	.	.	.	.	.	.	.	.	.	.	.	.	.	.	.	.	.	.	.	92.6175
chr3:11025458:T:G	chr3:11067144:T:G	c.724T>G	p.Phe242Val	p.F242V	108.042	102.6	105.59	85.2735	84.1834	70.9494	.	.	.	.	.	.	.	.	.	.	.	.	.	.	.	.	.	.	.	.	92.773
chr3:11025486:T:C	chr3:11067172:T:C	c.752T>C	p.Leu251Pro	p.L251P	45.8904	36.5441	36.0172	58.5158	55.2788	54.1082	.	.	.	.	.	.	.	.	.	.	.	.	.	.	.	.	.	.	.	.	47.7258
chr3:11025518:C:T	chr3:11067204:C:T	c.784C>T	p.Pro262Ser	p.P262S	108.528	71.1851	51.3342	65.8888	80.7638	69.1911	.	.	.	.	.	.	.	.	.	.	.	.	.	.	.	.	.	.	.	.	74.4819
chr3:11025543:T:C	chr3:11067229:T:C	c.809T>C	p.Phe270Ser	p.F270S	37.0734	43.3694	36.4517	46.1427	54.7244	39.1328	.	.	.	.	.	.	.	.	.	.	.	.	.	.	.	.	.	.	.	.	42.8157
chr3:11025546:A:G	chr3:11067232:A:G	c.812A>G	p.Tyr271Cys	p.Y271C	38.4625	38.0699	54.0699	57.4634	52.2917	57.5612	.	.	.	.	.	.	.	.	.	.	.	.	.	.	.	.	.	.	.	.	49.6531
chr3:11025564:G:A	chr3:11067250:G:A	c.830G>A	p.Arg277His	p.R277H	109.186	102.153	119.213	95.1967	89.6759	79.5325	.	.	.	.	.	.	.	.	.	.	.	.	.	.	.	.	.	.	.	.	99.1594
chr3:11025581:G:A	chr3:11067267:G:A	c.847G>A	p.Glu283Lys	p.E283K	47.7364	28.4587	54.7803	49.3561	40.7714	14.2951	.	.	.	.	.	.	.	.	.	.	.	.	.	.	.	.	.	.	.	.	39.233
chr3:11025798:T:C	chr3:11067484:T:C	c.875T>C	p.Ile292Thr	p.I292T	114.336	113.849	69.0326	58.9187	74.7305	70.5194	.	.	.	.	.	.	.	.	.	.	.	.	.	.	.	.	.	.	.	.	83.5644
chr3:11025807:C:T	chr3:11067493:C:T	c.884C>T	p.Ser295Leu	p.S295L	43.6861	60.7565	63.1477	52.8322	38.7618	47.8329	.	.	.	.	.	.	.	.	.	.	.	.	.	.	.	.	.	.	.	.	51.1695
chr3:11025819:G:T	chr3:11067505:G:T	c.896G>T	p.Gly299Val	p.G299V	30.7943	54.9861	37.6666	32.6922	44.9087	30.7164	.	.	.	.	.	.	.	.	.	.	.	.	.	.	.	.	.	.	.	.	38.6274
chr3:11025836:G:A	chr3:11067522:G:A	c.913G>A	p.Ala305Thr	p.A305T	127.242	119.95	117.307	94.332	99.0519	101.557	.	.	.	.	.	.	.	.	.	.	.	.	.	.	.	.	.	.	.	.	109.907
chr3:11025842:G:A	chr3:11067528:G:A	c.919G>A	p.Gly307Arg	p.G307R	76.2062	84.0056	90.0726	78.9409	71.8719	91.2361	.	.	.	.	.	.	.	.	.	.	.	.	.	.	.	.	.	.	.	.	82.0555
chr3:11025852:A:T	chr3:11067538:A:T	c.929A>T	p.Asn310Ile	p.N310I	43.1193	42.4319	46.776	70.8531	68.7652	62.9584	.	.	.	.	.	.	.	.	.	.	.	.	.	.	.	.	.	.	.	.	55.8173
chr3:11026248:G:A	chr3:11067934:G:A	c.967G>A	p.Val323Ile	p.V323I	101.35	87.8875	92.1339	89.0522	82.4586	84.0421	.	.	.	.	.	.	.	.	.	.	.	.	.	.	.	.	.	.	.	.	89.4873
chr3:11026261:A:G	chr3:11067947:A:G	c.980A>G	p.Asn327Ser	p.N327S	104.092	93.9895	111.125	90.8141	71.5405	82.5645	.	.	.	.	.	.	.	.	.	.	.	.	.	.	.	.	.	.	.	.	92.3543
chr3:11026281:G:A	chr3:11067967:G:A	c.1000G>A	p.Ala334Thr	p.A334T	107.102	96.7248	111.327	83.0953	90.8045	91.6686	.	.	.	.	.	.	.	.	.	.	.	.	.	.	.	.	.	.	.	.	96.7871
chr3:11026284:G:A	chr3:11067970:G:A	c.1003G>A	p.Gly335Arg	p.G335R	38.8657	33.5571	43.3138	76.922	58.4279	59.6764	.	.	.	.	.	.	.	.	.	.	.	.	.	.	.	.	.	.	.	.	51.7938
chr3:11026315:T:C	chr3:11068001:T:C	c.1034T>C	p.Met345Thr	p.M345T	57.8487	50.1601	61.7827	64.8872	71.2252	60.5302	.	.	.	.	.	.	.	.	.	.	.	.	.	.	.	.	.	.	.	.	61.0724
chr3:11026351:C:T	chr3:11068037:C:T	c.1070C>T	p.Ala357Val	p.A357V	61.9802	41.8705	28.5163	39.8022	49.843	49.9364	.	.	.	.	.	.	.	.	.	.	.	.	.	.	.	.	.	.	.	.	45.3248
chr3:11026359:G:A	chr3:11068045:G:A	c.1078G>A	p.Gly360Ser	p.G360S	20.8373	61.6762	56.6848	49.5405	69.9549	60.8961	.	.	.	.	.	.	.	.	.	.	.	.	.	.	.	.	.	.	.	.	53.265
chr3:11028737:C:A	chr3:11070423:C:A	c.1081C>A	p.Pro361Thr	p.P361T	39.4338	38.5559	38.6967	51.3272	54.4286	59.0894	.	.	.	.	.	.	.	.	.	.	.	.	.	.	.	.	.	.	.	.	46.9219
chr3:11028740:G:A	chr3:11070426:G:A	c.1084G>A	p.Gly362Arg	p.G362R	38.9764	35.9816	29.8421	41.9636	63.4117	36.658	.	.	.	.	.	.	.	.	.	.	.	.	.	.	.	.	.	.	.	.	41.1389
chr3:11028752:C:G	chr3:11070438:C:G	c.1096C>G	p.Leu366Val	p.L366V	110.902	100.071	87.2285	84.1049	66.8451	76.4227	.	.	.	.	.	.	.	.	.	.	.	.	.	.	.	.	.	.	.	.	87.5957
chr3:11028811:C:G	chr3:11070497:C:G	c.1155C>G	p.Phe385Leu	p.F385L	94.469	105.288	103.73	82.8356	83.0929	87.8066	.	.	.	.	.	.	.	.	.	.	.	.	.	.	.	.	.	.	.	.	92.8703
chr3:11028845:C:A	chr3:11070531:C:A	c.1189C>A	p.Gln397Lys	p.Q397K	45.1669	15.4833	21.6298	57.5465	56.5955	53.87	.	.	.	.	.	.	.	.	.	.	.	.	.	.	.	.	.	.	.	.	41.7153
chr3:11029242:A:G	chr3:11070928:A:G	c.1213A>G	p.Ile405Val	p.I405V	76.7111	97.1333	88.0394	46.1942	92.2661	61.284	.	.	.	.	.	.	.	.	.	.	.	.	.	.	.	.	.	.	.	.	76.938
chr3:11029272:C:A	chr3:11070958:C:A	c.1243C>A	p.Leu415Ile	p.L415I	116.567	111.45	97.7915	84.8302	88.0839	68.5158	.	.	.	.	.	.	.	.	.	.	.	.	.	.	.	.	.	.	.	.	94.5398
chr3:11029279:G:A	chr3:11070965:G:A	c.1250G>A	p.Arg417His	p.R417H	94.0255	90.7107	96.5867	82.9623	78.1992	74.4765	.	.	.	.	.	.	.	.	.	.	.	.	.	.	.	.	.	.	.	.	86.1602
chr3:11029284:C:T	chr3:11070970:C:T	c.1255C>T	p.Arg419Cys	p.R419C	87.6495	87.5921	77.8443	67.5938	79.2755	65.7836	.	.	.	.	.	.	.	.	.	.	.	.	.	.	.	.	.	.	.	.	77.6231
chr3:11029331:C:G	chr3:11071017:C:G	c.1302C>G	p.Ile434Met	p.I434M	74.0932	65.5956	57.1663	65.6506	63.2154	.	.	.	.	.	.	.	.	.	.	.	.	.	.	.	.	.	.	.	.	.	65.1442
chr3:11031178:G:T	chr3:11072864:G:T	c.1325G>T	p.Gly442Val	p.G442V	60.0822	36.2304	56.2329	60.628	62.5911	58.4058	.	.	.	.	.	.	.	.	.	.	.	.	.	.	.	.	.	.	.	.	55.6951
chr3:11031180:G:A	chr3:11072866:G:A	c.1327G>A	p.Gly443Ser	p.G443S	39.874	42.8236	38.8597	74.7567	51.32	54.0326	.	.	.	.	.	.	.	.	.	.	.	.	.	.	.	.	.	.	.	.	50.2778
chr3:11031196:A:G	chr3:11072882:A:G	c.1343A>G	p.Lys448Arg	p.K448R	98.4357	98.3319	99.4597	84.406	79.8572	74.8978	.	.	.	.	.	.	.	.	.	.	.	.	.	.	.	.	.	.	.	.	89.2314
chr3:11031206:C:G	chr3:11072892:C:G	c.1353C>G	p.Asp451Glu	p.D451E	32.2426	47.9938	45.9505	49.8726	49.0012	41.3468	.	.	.	.	.	.	.	.	.	.	.	.	.	.	.	.	.	.	.	.	44.4012
chr3:11031219:A:C	chr3:11072905:A:C	c.1366A>C	p.Ser456Arg	p.S456R	33.8208	43.0345	41.6763	52.3575	56.1587	46.0568	.	.	.	.	.	.	.	.	.	.	.	.	.	.	.	.	.	.	.	.	45.5174
chr3:11031230:C:G	chr3:11072916:C:G	c.1377C>G	p.Ser459Arg	p.S459R	44.41	49.7316	15.7677	31.277	58.4121	58.4041	.	.	.	.	.	.	.	.	.	.	.	.	.	.	.	.	.	.	.	.	43.0004
chr3:11031244:T:A	chr3:11072930:T:A	c.1391T>A	p.Val464Glu	p.V464E	65.6845	59.382	87.8805	49.0822	51.2843	73.5462	.	.	.	.	.	.	.	.	.	.	.	.	.	.	.	.	.	.	.	.	64.4766
chr3:11033672:T:C	chr3:11075358:T:C	c.1460T>C	p.Met487Thr	p.M487T	55.1702	75.7942	91.9413	103.571	98.7153	57.1599	.	.	.	.	.	.	.	.	.	.	.	.	.	.	.	.	.	.	.	.	80.392
chr3:11033696:G:T	chr3:11075382:G:T	c.1484G>T	p.Trp495Leu	p.W495L	30.3598	47.4793	36.709	37.8259	11.1764	12.0993	.	.	.	.	.	.	.	.	.	.	.	.	.	.	.	.	.	.	.	.	29.2749
chr3:11033732:T:C	chr3:11075418:T:C	c.1520T>C	p.Ile507Thr	p.I507T	100.645	99.8837	106.164	75.8833	74.0082	92.9667	.	.	.	.	.	.	.	.	.	.	.	.	.	.	.	.	.	.	.	.	91.5919
chr3:11034534:G:A	chr3:11076220:G:A	c.1531G>A	p.Val511Met	p.V511M	66.7867	59.6087	84.5579	50.6902	61.4754	48.6799	.	.	.	.	.	.	.	.	.	.	.	.	.	.	.	.	.	.	.	.	61.9665
chr3:11034582:T:C	chr3:11076268:T:C	c.1579T>C	p.Tyr527His	p.Y527H	43.511	35.2767	40.5954	95.6894	34.5113	49.0078	.	.	.	.	.	.	.	.	.	.	.	.	.	.	.	.	.	.	.	.	49.7653
chr3:11034592:C:T	chr3:11076278:C:T	c.1589C>T	p.Pro530Leu	p.P530L	32.1205	49.3559	18.5863	.	4.45807	4.87324	.	.	.	.	.	.	.	.	.	.	.	.	.	.	.	.	.	.	.	.	21.8788
chr3:11034643:T:G	chr3:11076329:T:G	c.1640T>G	p.Leu547Arg	p.L547R	41.193	21.4772	40.7069	26.2308	47.5386	36.164	.	.	.	.	.	.	.	.	.	.	.	.	.	.	.	.	.	.	.	.	35.5518
chr3:11034651:G:A	chr3:11076337:G:A	c.1648G>A	p.Gly550Arg	p.G550R	58.2615	61.8029	69.7447	47.2479	33.7717	35.9653	.	.	.	.	.	.	.	.	.	.	.	.	.	.	.	.	.	.	.	.	51.1323
chr3:11034666:A:G	chr3:11076352:A:G	c.1663A>G	p.Met555Val	p.M555V	86.4234	88.6147	78.0475	.	60.7823	.	.	.	.	.	.	.	.	.	.	.	.	.	.	.	.	.	.	.	.	.	78.467
chr3:11034684:G:A	chr3:11076370:G:A	c.1681G>A	p.Gly561Ser	p.G561S	23.3784	22.1196	49.5306	.	69.4161	22.98	.	.	.	.	.	.	.	.	.	.	.	.	.	.	.	.	.	.	.	.	37.4849
chr3:11036863:G:A	chr3:11078549:G:A	c.1697G>A	p.Arg566His	p.R566H	52.4837	48.7543	49.7217	41.6037	45.7318	38.7389	.	.	.	.	.	.	.	.	.	.	.	.	.	.	.	.	.	.	.	.	46.1724
chr3:11036888:C:G	chr3:11078574:C:G	c.1722C>G	p.Ser574Arg	p.S574R	97.4296	104.193	99.7869	71.7594	72.8349	68.5697	.	.	.	.	.	.	.	.	.	.	.	.	.	.	.	.	.	.	.	.	85.7623
chr3:11036898:G:A	chr3:11078584:G:A	c.1732G>A	p.Val578Ile	p.V578I	91.5305	104.369	95.4458	80.051	84.5486	76.5506	.	.	.	.	.	.	.	.	.	.	.	.	.	.	.	.	.	.	.	.	88.7492
chr3:11036913:G:C	chr3:11078599:G:C	c.1747G>C	p.Gly583Arg	p.G583R	101.11	94.9337	98.4429	75.038	79.5805	72.2208	.	.	.	.	.	.	.	.	.	.	.	.	.	.	.	.	.	.	.	.	86.8877
chr3:11036943:A:C	chr3:11078629:A:C	c.1777A>C	p.Thr593Pro	p.T593P	84.3545	110.454	91.596	55.2173	93.4568	62.6975	.	.	.	.	.	.	.	.	.	.	.	.	.	.	.	.	.	.	.	.	82.9627
