## Supplemental tables for "Haploinsufficiency underlies the neurodevelopmental consequences of *SLC6A1*/GAT-1 variants": Table_S5_ClinVar_Categories.xlsx

### Sheet: Sheet1
Combined_Category	Severe_LoF	LoF	Typical	GoF
Pathogenic	11	1	1	0
Pathogenic/Likely pathogenic	4	1	0	0
Likely pathogenic	12	1	1	0
Uncertain significance	13	5	26	2
Likely benign	0	3	3	0
Benign/Likely benign	0	0	2	0
Benign	0	0	10	0
Conflicting interpretations of pathogenicity	7	3	6	0
Not provided	1	0	0	0
No entry	52	13	34	1
